# Neonatal meconium reveals concurrent microplastic and metal exposure in an urban South Asian birth cohort

**DOI:** 10.64898/2026.05.12.26352974

**Authors:** Ifthikhar Zaman, Mahdi Muhammad Moosa, Eshra Sultana, Rownok Ara Sara, Nushrat Jahan, Sukanna Mysha, Nazifa Tabassum Tasnim, Mohammad Moniruzzaman, Md Yasir Arafat, M. Mahboob Hossain, Nadia Sultana Deen

## Abstract

Neonatal meconium provides a non-invasive matrix for assessing prenatal/near-birth exposure to environmental contaminants. Although microplastics and metals have each been reported in human biological samples, integrated assessments of concurrent particle and metal exposure in meconium remain scarce, particularly in South Asia. In this cross-sectional biomonitoring study, meconium from 30 Cesarean-delivered neonates born in Dhaka, Bangladesh, was analyzed for microplastic occurrence, morphology, and polymer composition using stereomicroscopy, scanning electron microscopy, and Raman spectroscopy, and for fifteen metals using inductively coupled plasma mass spectrometry along with exploratory meconium bacterial profiles. Maternal breast milk from a subset of lactating mothers was analyzed as a complementary maternal exposure context. Microplastics were detected in all analyzable meconium samples (n=28), with a median burden of 149 particles/g wet weight, dominated by polyethylene terephthalate fragments and nylon fibers; most fragments were below 200 µm. Breast milk likewise contained microplastics in all analyzed samples, indicating a potential postnatal exposure route. All fifteen measured metals were detected in every analyzable meconium sample, with median Pb and Cr concentrations of 1.18 and 3.92 µg/g dry weight, respectively. Selenium and copper concentrations declined significantly with gestational age. No microplastic-element associations remained significant after multiple-testing correction, providing no evidence of a consistent relationship between total particle burden and elemental concentrations in this cohort. Integrating 16S profiling that revealed low-complexity, heterogeneous bacterial communities, this study provides one of the first combined meconium-based assessments of microplastic, metal, and microbial signals from the region and highlights meconium as a practical matrix for early-life biomonitoring.
