## Supplementary materials 2 (Tables_S5-S10) for "Neonatal meconium reveals concurrent microplastic and metal exposure in an urban South Asian birth cohort"

### Sheet: Table S5 - Demographics+MP
Sample	Sex	GA (weeks)	Feeding	Baby Products	Location	Frag (raw)	Fiber (raw)	Frag/g	Fiber/g	Total/g	Fragment Polymers	Fiber Polymer
S1	Male	38	Mixed Feeding (Breast + Formula)	Diapers (Neocare)	Moddho Badda, Dhaka	158	2	316	4	320	polyester (PET), LDPE, polystyrene (PS), poly(propylene)	Nylon
S2	Female	38	Mixed Feeding (Breast + Formula)	Diapers (Neocare)	Tejgao, Dhaka	23	4	46	8	54	polyester (PET), LDPE	Nylon
S3	Male	39.9	Mixed Feeding (Breast + Formula)	Katha	Mirpur, Dhaka	266	2	532	4	536	polyester (PET), HDPE, LDPE, polystyrene (PS)	Nylon
S4	Male	37.6	Mixed Feeding (Breast + Formula)	Diapers (Neocare)	Uttara, Dhaka	73	7	146	14	160	polyester (PET), poly(propylene)	Nylon
S5	Female	36.4	Mixed Feeding (Breast + Formula)	Katha	Dhaka	65	8	130	16	146	polyester (PET)	Nylon
S6	Male	36	Mixed Feeding (Breast + Formula)	Katha	Mauna, Dhaka	33	8	66	16	82	polyester (PET)	Nylon
S7	Male	35	Mixed Feeding (Breast + Formula)	Katha	Dhaka	52	16	104	32	136	polyester (PET), HDPE, LDPE, polystyrene (PS)	Nylon
S8	Male	37	Mixed Feeding (Breast + Formula)	Diapers (Neocare)	Dhaka	Lost	Lost	Lost	Lost	Lost	Lost	-
S9	Male	38.7	Mixed Feeding (Breast + Formula)	Diapers (Neocare)	Banasree	483	2	966	4	970	polyester (PET), HDPE, polystyrene (PS), poly(propylene)	Nylon
S10	Male	36	Mixed Feeding (Breast + Formula)	Katha	Lalbagh	138	3	276	6	282	polyester (PET), HDPE, LDPE, polystyrene (PS)	Nylon
S11	Male	38.4	Mixed Feeding (Breast + Formula)	Katha	Senpara Parbata, Mirpur	95	2	190	4	194	polyester (PET), poly(propylene)	Nylon
S12	Female	34.3	Mixed Feeding (Breast + Formula)	Katha	Dhaka	21	4	42	8	50	polyester (PET), HDPE, polystyrene (PS)	Nylon
S13	Female	38.3	Exclusive Breastfeeding	Diapers (Neocare)	Razarbagh	13	4	26	8	34	polyester (PET), HDPE	Nylon
S14	Male	34.7	Formula Feeding	Diapers (Neocare)	Shahinbagh	25	5	50	10	60	polyester (PET), poly(propylene)	Nylon
S15	Female	38	Exclusive Breastfeeding	Katha	Mirpur, Dhaka	73	4	146	8	154	polyester (PET), polystyrene (PS)	Nylon
S16	Female	37	Exclusive Breastfeeding	Katha	Motijhil, Dhaka	65	2	130	4	134	polyester (PET)	Nylon
S17	Male	38.7	Exclusive Breastfeeding	Katha	Mughda, Manda, Dhaka	121	180	242	360	602	polyester (PET), poly(propylene)	Nylon
S18	Female	36.3	Exclusive Breastfeeding	Katha	Golapbagh, Dhaka	18	9	36	18	54	polyester (PET)	Nylon
S19	Female	38.9	Exclusive Breastfeeding	Katha	Mohammadpur, bochila, Dhaka	69	9	138	18	156	polyester (PET)	Nylon
S20	Male	36	Exclusive Breastfeeding	Katha	Gulshan	500+	5	1000	10	1010	polyester (PET), HDPE, polystyrene (PS)	Nylon
S21	Male	37	Exclusive Breastfeeding	Diapers (Neocare)	Tejgaon	500+	5	1000	10	1010	polyester (PET), HDPE, polystyrene (PS)	Nylon
S22	Female	36	Exclusive Breastfeeding	Diapers (Neocare)	Bashabo	139	4	278	8	286	polyester (PET), HDPE, LDPE, polystyrene (PS)	Nylon
S23	Male	37	Exclusive Breastfeeding	Diapers (Neocare)	Mirbagh	26	3	52	6	58	polyester (PET), HDPE	Nylon
S24	Male	36.9	Exclusive Breastfeeding	Diapers (Neocare)	Norinda	34	0	68	0	68	polyester (PET)	None
S25	Male	37	Mixed Feeding (Breast + Formula)	Katha	Tongi	184	5	368	10	378	polyester (PET), HDPE, polystyrene (PS)	Nylon
S26	Male	36	Formula Feeding	Diapers (Neocare)	Fakirapool	25	2	50	4	54	polyester (PET), HDPE	Nylon
S27	Male	38	Exclusive Breastfeeding	Katha	Green Road	Lost	Lost	Lost	Lost	Lost	Lost	-
S28	Female	38	Exclusive Breastfeeding	katha	Shamoli, Dhaka	73	3	146	6	152	polyester (PET), poly(propylene)	Nylon
S29	Male	40	Exclusive Breastfeeding	Katha	Badda	18	0	36	0	36	polyester (PET)	None
S30	Female	40	Exclusive Breastfeeding	Diapers (Neocare)	Chor Hajipur	29	0	58	0	58	polyester (PET)	None

### Sheet: Table S6 - Heavy Metals
Sample	As	Se	Pb	Cd	Cr	Ni	Cu	Zn	Hg	Mn	Co	Al	Be	V	Fe
S1	0.153	1.1303	1.0949	0.0858	3.0549	4.314	34.9171	402.31	0.9312	27.5659	0.1924	44.6206	0.0047	0.219	395.153
S2	0.1062	0.5073	1.4065	0.0606	2.8256	1.7376	64.96	533.387	0.5804	37.0545	0.1632	28.2357	0.0075	0.0236	181.238
S3	0.0576	0.3467	0.9453	0.0437	1.0314	2.5748	37.9352	360.814	0.6006	18.1514	0.1712	13.6782	0.006	0.0093	339.844
S4	0.2467	1.8399	1.0662	0.0447	5.4854	1.1972	132.203	151.459	0.2779	28.5813	0.1946	8.6899	0.0014	0.0845	153.624
S5	0.0348	0.4876	1.2017	0.0691	2.3761	1.1099	92.7417	320.082	0.2508	56.9365	0.1437	33.681	0.0031	0.0442	141.822
S6	0.039	2.0156	1.1931	0.0461	4.3668	1.9127	170.304	147.198	0.9417	11.8367	0.0959	20.2975	0.0022	0.041	95.3436
S7	0.1626	1.9194	1.1584	0.0417	3.4043	0.3964	76.1984	489.306	0.4591	136.358	0.1191	17.1622	0.0026	0.0663	107.078
S8	0.2023	2.1395	0.9717	0.0258	3.4558	0.6361	112.231	511.543	0.3623	55.014	0.2688	11.9364	0.0097	0.0254	219.088
S9	0.1622	0.9948	1.1072	0.0472	2.8551	4.7611	84.7046	421.571	0.2148	29.9357	0.1915	5.2223	0.0021	0.0237	556.184
S10	0.7778	2.6762	1.0325	0.1319	4.0376	0.6141	114.95	349.853	1.4658	48.4617	0.0734	1.1134	0.0011	0.0256	189.936
S11	0.1407	1.6809	1.2982	0.0497	4.0991	0.5498	89.0029	244.579	0.364	19.9179	0.156	6.2592	0.0018	0.0568	34.9083
S12	0.0395	3.1357	1.1264	0.0431	3.8886	0.431	199.881	487.631	0.4778	75.5184	0.1716	17.992	0.0023	0.035	101.127
S13	0.3227	1.5939	3.9736	0.094	5.4793	0.4682	152.225	417.887	0.8588	103.643	0.2332	11.534	0.0009	0.0359	173.582
S14	0.2226	2.5297	0.9674	0.0349	4.0395	0.7814	131.662	442.593	0.5633	54.8399	0.3188	20.1113	0.0028	0.024	208.479
S15	0.119	1.0747	0.9928	0.0589	3.5796	0.6599	100.488	441.445	0.4845	79.9488	0.2076	13.2275	0.0027	0.1528	98.89
S16	0.153	3.4358	1.0096	0.0418	4.6567	1.6704	130.167	151.472	0.4418	54.9475	0.2556	15.8712	0.0026	0.045	185.99
S17	0.1109	1.9482	0.9932	0.0336	4.4308	1.6802	112.615	714.922	0.409	147.3	0.4731	5.4684	0.0019	0.0636	130.628
S20	0.8323	2.7208	2.2471	0.0895	3.417	0.944	161.657	369.974	0.4373	52.1868	0.3702	15.2636	0.0105	0.0345	196.64
S21	0.277	1.4492	4.076	0.2083	7.6009	5.5446	98.8487	469.484	0.8167	77.7186	0.4156	14.0422	0.0215	0.1482	277.42
S22	0.3232	2.6231	1.42	0.066	2.7374	0.4047	137.729	712.239	0.819	26.9207	0.1082	8.7857	0.011	0.093	295.923
S23	0.6457	1.9934	2.316	0.1265	3.2584	1.2342	115.484	204.416	0.3742	60.0039	0.3734	20.8765	0.008	0.0247	236.112
S24	0.117	2.5674	2.2725	0.0345	4.2792	0.4223	179.429	396.701	1.1547	84.2158	0.4679	10.3752	0.0024	0.0242	282.333
S25	0.4419	1.6396	1.2285	0.1103	5.3628	2.3511	75.0041	247.595	0.9696	92.2207	0.2811	21.615	0.0112	0.0546	196.742
S26	0.2125	1.0496	1.2432	0.0254	3.9564	1.6352	56.4655	86.9784	0.2739	56.9735	0.3534	30.6636	0.0013	0.0208	133.21
S27	0.8211	1.4372	3.5966	0.1976	5.3283	5.7857	60.9619	431.265	1.4135	29.4072	0.2543	15.9566	0.0172	0.0656	252.125
S28	0.2289	1.3592	0.9597	0.1449	2.6624	1.34	105.288	317.629	0.378	48.6971	0.4399	18.4415	0.0071	0.0155	156.502
S29	0.2234	1.2145	2.7838	0.0601	5.6744	2.7838	56.2926	356.86	0.7184	69.0992	0.2027	16.1194	0.0097	0.0547	225.466
S30	0.1837	1.1619	0.4181	0.0313	2.7523	0.7219	40.6829	111.676	0.3487	38.5195	0.1058	37.654	0.0088	0.0077	64.3631

### Sheet: Table S7 - Formula MP
Product	Fragments/mL	Fibers/mL	Total/mL	Fragment Polymers	Fiber Polymer	Fragment sizes (um)	Fiber sizes (um)
Formula I	>=500	5	>=505	polyester (PET), HDPE, LDPE, polystyrene (PS), poly(propylene)	Nylon	[10, 30, 10, 30]	[430, 1320, 650]
Formula II	>=500	0	>=500	polyester (PET), HDPE, LDPE, polystyrene (PS), poly(propylene)	None

### Sheet: Table S8 - Paired MP
Meconium Sample	BM Sample	Mec Frag/g	Mec Fiber/g	Mec Total/g	BM Frag/mL	BM Fiber/mL	BM Total/mL	Meconium Polymers	BM Polymers
S1	A	316	4	320	367	2	369	polyester (PET), LDPE, polystyrene (PS), poly(propylene)	polyester (PET), HDPE, poly(propylene)
S2	B	46	8	54	272	0	272	polyester (PET), LDPE	polyester (PET), HDPE, poly(propylene)
S3	C	532	4	536	203	5	208	polyester (PET), HDPE, LDPE, polystyrene (PS)	polyester (PET), HDPE, LDPE
S5	D	130	16	146	173	6	179	polyester (PET)	polyester (PET), poly(propylene)
S7	E	104	32	136	423	6	429	polyester (PET), HDPE, LDPE, polystyrene (PS)	polyester (PET), HDPE, polystyrene (PS), poly(propylene)
S9	F	966	4	970	204	0	204	polyester (PET), HDPE, polystyrene (PS), poly(propylene)	poly(propylene)
S10	G	276	6	282	44	4	48	polyester (PET), HDPE, LDPE, polystyrene (PS)	polyester (PET), polystyrene (PS),
S12	H	42	8	50	500	4	504	polyester (PET), HDPE, polystyrene (PS)	polyester (PET), HDPE, polystyrene (PS), poly(propylene)
S14	I	50	10	60	66	1	67	polyester (PET), poly(propylene)	poly(propylene)
S15	J	146	8	154	203	3	206	polyester (PET), polystyrene (PS)	polyester (PET), HDPE, polystyrene (PS), poly(propylene)
S17	K	242	360	602	500	4	504	polyester (PET), poly(propylene)	polyester (PET), HDPE, LDPE, polystyrene (PS)
S18	L	36	18	54	288	4	292	polyester (PET)	poly(propylene), polyester (PET)
S20	M	1000	10	1010	176	3	179	polyester (PET), HDPE, polystyrene (PS)	poly(propylene), polyester (PET)
S21	N	1000	10	1010	67	0	67	polyester (PET), HDPE, polystyrene (PS)	poly(propylene)
S22	O	278	8	286	67	4	71	polyester (PET), HDPE, LDPE, polystyrene (PS)	poly(propylene)
S23	P	52	6	58	405	3	408	polyester (PET), HDPE	polyester (PET), HDPE, poly(propylene), polystyrene (PS)
S28	R	146	6	152	172	4	176	polyester (PET), poly(propylene)	polyester (PET), HDPE, polystyrene (PS), poly(propylene)
S29	S	36	0	36	500	1	501	polyester (PET)	polyester (PET), HDPE, LDPE, polystyrene (PS), poly(propylene)
S30	T	58	0	58	230	3	233	polyester (PET)	polyester (PET), HDPE, polystyrene (PS), poly(propylene)

### Sheet: Table S9 - Metal Correlations
Metal 1	Metal 2	Spearman rho	p-value	Significance
Se	Cu	0.775	0	***
As	Cd	0.524	0.0042	**
Ni	Cu	-0.518	0.0047	**
Mn	Co	0.508	0.0057	**
Se	Ni	-0.49	0.0081	**
Pb	Cd	0.474	0.0108	*
Cr	V	0.431	0.0219	*
Be	Fe	0.429	0.0229	*
Cd	Hg	0.407	0.0315	*
Pb	Cr	0.404	0.0328	*
Ni	Fe	0.391	0.0398	*
Cu	Al	-0.372	0.0511	ns
Cd	Be	0.365	0.0561	ns
Cr	Hg	0.349	0.069	ns
As	Pb	0.346	0.0714	ns
Al	Be	0.344	0.0733	ns
Cr	Mn	0.342	0.0748	ns
As	Be	0.339	0.0773	ns
As	Fe	0.338	0.0788	ns
Hg	Fe	0.331	0.0852	ns
Pb	Hg	0.328	0.088	ns
Cr	Co	0.328	0.0885	ns
Se	Al	-0.319	0.0985	ns
Se	Cr	0.317	0.0997	ns
Ni	Be	0.316	0.101	ns
Cd	Fe	0.307	0.1126	ns
Cd	Ni	0.302	0.1188	ns
Pb	V	0.296	0.126	ns
Zn	Al	-0.296	0.126	ns
Cu	Be	-0.286	0.1405	ns
Cd	V	0.282	0.1462	ns
Hg	V	0.277	0.1536	ns
Cr	Al	-0.275	0.1562	ns
As	Co	0.273	0.1605	ns
Zn	V	0.273	0.1605	ns
As	Cr	0.271	0.1623	ns
Zn	Fe	0.27	0.164	ns
Zn	Mn	0.268	0.1685	ns
Co	Fe	0.258	0.1853	ns
As	Se	0.253	0.1942	ns
Ni	Al	0.246	0.2064	ns
Pb	Fe	0.242	0.2138	ns
Ni	Mn	-0.239	0.2213	ns
Cr	Cu	0.238	0.2224	ns
Se	Hg	0.226	0.2486	ns
Zn	Be	0.224	0.2509	ns
Zn	Hg	0.223	0.2533	ns
Ni	Co	0.212	0.2779	ns
As	Hg	0.2	0.3067	ns
Pb	Mn	0.2	0.3081	ns
Al	V	-0.2	0.3081	ns
Pb	Be	0.198	0.3135	ns
Hg	Be	0.187	0.3416	ns
Co	Be	0.178	0.3636	ns
Cu	Co	0.174	0.3757	ns
Cr	Ni	0.172	0.3803	ns
Cu	Mn	0.161	0.4117	ns
Pb	Co	0.159	0.4198	ns
Cr	Be	-0.153	0.4362	ns
Mn	Fe	-0.152	0.4395	ns
Ni	Zn	-0.148	0.453	ns
Al	Fe	-0.146	0.4581	ns
As	Al	-0.142	0.4701	ns
Se	Mn	0.141	0.4752	ns
Cu	Fe	-0.137	0.4857	ns
Se	V	0.135	0.4928	ns
Se	Co	0.134	0.4981	ns
Mn	V	0.129	0.5142	ns
Pb	Cu	0.126	0.5233	ns
Se	Cd	-0.109	0.5792	ns
Cu	Zn	0.105	0.5965	ns
Se	Zn	0.103	0.6023	ns
As	V	0.102	0.6062	ns
Cu	Hg	0.1	0.614	ns
Be	V	0.097	0.6238	ns
Cd	Mn	-0.092	0.6417	ns
Zn	Co	0.088	0.6577	ns
Pb	Ni	0.087	0.6597	ns
Se	Be	-0.086	0.6637	ns
Ni	Hg	0.085	0.6678	ns
Cr	Zn	-0.084	0.6698	ns
Pb	Zn	0.079	0.6901	ns
As	Zn	-0.075	0.7045	ns
Cd	Cr	0.071	0.719	ns
Cr	Fe	-0.067	0.7357	ns
Hg	Co	-0.062	0.7524	ns
Co	V	-0.058	0.7693	ns
As	Mn	0.055	0.7799	ns
Hg	Al	-0.055	0.7821	ns
As	Cu	0.053	0.7885	ns
Se	Pb	0.052	0.7927	ns
Se	Fe	-0.051	0.7949	ns
Mn	Be	-0.044	0.8249	ns
Cu	V	0.042	0.8314	ns
Co	Al	-0.039	0.8422	ns
Ni	V	0.038	0.8465	ns
Cd	Cu	-0.036	0.8574	ns
Cd	Co	0.035	0.8595	ns
As	Ni	0.026	0.8944	ns
Cd	Al	0.021	0.9163	ns
Pb	Al	-0.016	0.9361	ns
Hg	Mn	0.015	0.9405	ns
V	Fe	-0.01	0.9581	ns
Mn	Al	0.004	0.9846	ns
Cd	Zn	0.002	0.9912	ns

### Sheet: Table S10 - Demo Associations
A. Gender vs Meconium MP (Mann-Whitney U, n=28)
Variable	Male n	Male median	Female n	Female median	U	p-value
Total MP/g	17	194	11	134	136	0.0454
Fragments/g	17	190	11	130	134	0.0629
Fibers/g	17	6	11	8	84	0.6688
B. Gestational Age vs MP (Spearman, n=28)
Variable	rho	p-value
Total MP/g	0.126	0.5228
Fragments/g	0.128	0.5163
Fibers/g	-0.353	0.0658
C. Term vs Preterm MP (Mann-Whitney U)
Variable	Term n	Term median	Preterm n	Preterm median	U	p-value
Total MP/g	17	156	11	82	114	0.3345
Fragments/g	17	146	11	68	116	0.2893
Fibers/g	17	6	11	10	65	0.1832
D. Gender vs Heavy Metals (Mann-Whitney U, n=28)
Metal	Male median	Female median	U	p-value (raw)	p-value (FDR)
As	0.2125	0.153	111	0.2188	0.7133
Se	1.8399	1.3592	95	0.658	0.8227
Pb	1.1931	1.1264	101	0.4606	0.8227
Cd	0.0472	0.0606	79	0.7679	0.8227
Cr	4.0395	2.8256	122	0.0766	0.5226
Ni	1.6352	0.7219	119	0.1045	0.5226
Cu	98.8487	105.288	70	0.4606	0.8227
Zn	369.974	417.887	77	0.6939	0.8227
Hg	0.5633	0.4778	99	0.5225	0.8227
Mn	54.8399	54.9475	79	0.7679	0.8227
Co	0.2543	0.1716	110	0.2378	0.7133
Al	15.2636	17.992	64	0.3016	0.754
Be	0.0028	0.0031	84	0.9608	0.9608
V	0.041	0.0359	95	0.658	0.8227
Fe	208.479	156.502	121	0.0851	0.5226
E. Gestational Age vs Heavy Metals (Spearman, n=28)
Metal	rho	p-value (raw)	p-value (FDR)	Significant (FDR<0.05)
As	-0.089	0.6529	0.9139	No
Se	-0.592	0.0009	0.0135	Yes
Pb	-0.108	0.5827	0.9139	No
Cd	0.066	0.7398	0.9139	No
Cr	0.005	0.98	0.98	No
Ni	0.432	0.0217	0.1085	No
Cu	-0.544	0.0027	0.0206	Yes
Zn	-0.087	0.661	0.9139	No
Hg	-0.134	0.4953	0.9139	No
Mn	-0.144	0.4645	0.9139	No
Co	0.03	0.8803	0.9432	No
Al	-0.152	0.4406	0.9139	No
Be	0.06	0.7631	0.9139	No
V	-0.052	0.7921	0.9139	No
Fe	0.091	0.6438	0.9139	No
