## Supplementary materials 3 (Raw data) for "Neonatal meconium reveals concurrent microplastic and metal exposure in an urban South Asian birth cohort"

### Sheet: Raman results of MPs
Serial	Sample Number	Plastic amount (Frag)	Plastic amount (Fiber)	Plastic Type Frags	Plastic Type Fiber	Remarks
1	1	158	2	polyester (PET), LDPE, polystyrene (PS), poly(propylene)	NYLON	Meconium samples
2	2	23	4	polyester (PET), LDPE	NYLON
3	3	266	2	polyester (PET), HDPE, LDPE, polystyrene (PS)	NYLON
4	4	73	7	polyester (PET), poly(propylene)	NYLON
5	5	65	8	polyester (PET)	NYLON
6	6	33	8	polyester (PET)	NYLON
7	7	52	16	polyester (PET), HDPE, LDPE, polystyrene (PS)	NYLON
8	8	Lost	Lost	Lost	Lost
9	9	483	2	polyester (PET), HDPE, polystyrene (PS), poly(propylene)	NYLON
10	10	138	3	polyester (PET), HDPE, LDPE, polystyrene (PS)	NYLON
11	11	95	2	polyester (PET), poly(propylene)	NYLON
12	12	21	4	polyester (PET), HDPE, polystyrene (PS)	NYLON
13	13	13	4	polyester (PET), HDPE	NYLON
14	14	25	5	polyester (PET), poly(propylene)	NYLON
15	15	73	4	polyester (PET), polystyrene (PS)	NYLON
16	16	65	2	polyester (PET)	NYLON
17	17	121	180	polyester (PET), poly(propylene)	NYLON
18	18	18	9	polyester (PET)	NYLON
19	19	69	9	polyester (PET)	NYLON
20	20	500+	5	polyester (PET), HDPE, polystyrene (PS)	NYLON
21	21	500+	5	polyester (PET), HDPE, polystyrene (PS)	NYLON
22	22	139	4	polyester (PET), HDPE, LDPE, polystyrene (PS)	NYLON
23	23	26	3	polyester (PET), HDPE	NYLON
24	24	34	0	polyester (PET)
25	25	184	5	polyester (PET), HDPE, polystyrene (PS)	NYLON
26	26	25	2	polyester (PET), HDPE	NYLON
27	27	Lost	Lost	Lost	Lost
28	28	73	3	polyester (PET), poly(propylene)	NYLON
29	29	18	0	polyester (PET)
30	30	29	0	polyester (PET)
31	A	367	2	polyester (PET), HDPE, poly(propylene)	Nylon	breast milk samples
32	B	272	0	polyester (PET), HDPE, poly(propylene)
33	C	203	5	polyester (PET), HDPE, LDPE	Nylon
34	D	173	6	polyester (PET), poly(propylene)	Nylon
35	E	423	6	polyester (PET), HDPE, polystyrene (PS), poly(propylene)	Nylon
36	F	204	0	poly(propylene)
37	G	44	4	polyester (PET), polystyrene (PS),	Nylon
38	H	500+	4	polyester (PET), HDPE, polystyrene (PS), poly(propylene)	Nylon
39	I	66	1	poly(propylene)	Nylon
40	J	203	3	polyester (PET), HDPE, polystyrene (PS), poly(propylene)	Nylon
41	K	500+	4	polyester (PET), HDPE, LDPE, polystyrene (PS)	Nylon
42	L	288	4	poly(propylene), polyester (PET)	Nylon
43	M	176	3	poly(propylene), polyester (PET)	NYLON
44	N	67	0	poly(propylene)
45	O	67	4	poly(propylene)	Nylon
46	P	405	3	polyester (PET), HDPE, poly(propylene), polystyrene (PS)	Nylon
47	Q	64	0	poly(propylene), polyester (PET)
48	R	172	4	polyester (PET), HDPE, polystyrene (PS), poly(propylene)	Nylon
49	S	500+	1	polyester (PET), HDPE, LDPE, polystyrene (PS), poly(propylene)	Nylon
50	T	230	3	polyester (PET), HDPE, polystyrene (PS), poly(propylene)	Nylon
51	I	500+	5	polyester (PET), HDPE, LDPE, polystyrene (PS), poly(propylene)	Nylon	Formula milk samples
52	II	500+	0	polyester (PET), HDPE, LDPE, polystyrene (PS), poly(propylene)

### Sheet: Questionnaire Data
Sample Number	Gender	Gestational Age at Birth	Address / Location	Type of Feeding	Baby Products
1	Male	38 weeks	Moddho Badda, Dhaka	Mixed Feeding (Breast + Formula)	Diapers (Neocare)
2	Female	38 weeks	Tejgao, Dhaka	Mixed Feeding (Breast + Formula)	Diapers (Neocare)
3	Male	39 weeks 6 days	Mirpur, Dhaka	Mixed Feeding (Breast + Formula)	Katha
4	Male	37 weeks 4 days	Uttara, Dhaka	Mixed Feeding (Breast + Formula)	Diapers (Neocare)
5	Female	36 weeks 3 days	Dhaka	Mixed Feeding (Breast + Formula)	Katha
6	Male	36 weeks	Mauna, Dhaka	Mixed Feeding (Breast + Formula)	Katha
7	Male	35 weeks	Dhaka	Mixed Feeding (Breast + Formula)	Katha
8	Male	37 weeks	Dhaka	Mixed Feeding (Breast + Formula)	Diapers (Neocare)
9	Male	38 weeks 5 days	Banasree	Mixed Feeding (Breast + Formula)	Diapers (Neocare)
10	Male	36 weeks	Lalbagh	Mixed Feeding (Breast + Formula)	Katha
11	Male	38 week 3 days	Senpara Parbata, Mirpur	Mixed Feeding (Breast + Formula)	Katha
12	Female	34 week 2 day	Dhaka	Mixed Feeding (Breast + Formula)	Katha
13	Female	38 weeks 2 days	Razarbagh	Exclusive Breastfeeding	Diapers (Neocare)
14	Male	34 week 5 days	Shahinbagh	Formula Feeding	Diapers (Neocare)
15	Female	38 weeks	Mirpur, Dhaka	Exclusive Breastfeeding	Katha
16	Female	37 week	Motijhil, Dhaka	Exclusive Breastfeeding	Katha
17	Male	38 week 5 days	Mughda, Manda, Dhaka	Exclusive Breastfeeding	Katha
18	Female	36 week 2 days	Golapbagh, Dhaka	Exclusive Breastfeeding	Katha
19	Female	38 weeks 6 days	Mohammadpur, bochila, Dhaka	Exclusive Breastfeeding	Katha
20	Male	36 weeks	Gulshan	Exclusive Breastfeeding	Katha
21	Male	37 weeks	Tejgaon	Exclusive Breastfeeding	Diapers (Neocare)
22	Female	36 weeks	Bashabo	Exclusive Breastfeeding	Diapers (Neocare)
23	Male	37 weeks	Mirbagh	Exclusive Breastfeeding	Diapers (Neocare)
24	Male	36 weeks 6 days	Norinda	Exclusive Breastfeeding	Diapers (Neocare)
25	Male	37 weeks	Tongi	Mixed Feeding (Breast + Formula)	Katha
26	Male	36 weeks	Fakirapool	Formula Feeding	Diapers (Neocare)
27	Male	38 weeks	Green Road	Exclusive Breastfeeding	Katha
28	Female	38 weeks	Shamoli, Dhaka	Exclusive Breastfeeding	katha
29	Male	40 weeks	Badda	Exclusive Breastfeeding	Katha
30	Female	40 weeks	Chor Hajipur	Exclusive Breastfeeding	Diapers (Neocare)

### Sheet: MP frag and fiber sizes
Sample number (Meconium)	Fragment Size (mm)	Fiber Size (mm)		Sample number (Breast milk)	Fragment Size (mm)	Fiber Size (mm)		Sample number (Formula milk)	Fragment Size (mm)	Fiber Size (mm)
1	0.14	1.72		A	0.14	0.71		i	0.01	0.43
	0.12	1.03			0.07	0.65			0.03	1.32
	0.13				0.03					0.65
	0.16				0.05			ii	0.01
	0.21				0.09				0.03
	0.18				0.06
	0.2				0.01
	0.15				0.02
	0.16				0.12
	0.22				0.04
	0.19				0.04
2	0.52	1.1			0.09
	0.24	0.72			0.06
	0.4	0.22			0.03
	0.18	0.31			0.04
	0.16				0.04
	0.19				0.25
	0.15			B	0.03
	0.32				0.07
3	0.07	0.73			0.02
	0.08	5.37			0.11
	0.16				0.1
	0.18				0.22
	0.11				0.04
	0.17				0.06
	0.23				0.06
	0.19				0.05
	0.16				0.01
	0.19				0.01
	0.1				0.5
	0.15				0.07
	0.15			C	0.02	0.32
	0.13				0.02	0.41
	0.16				0.01	0.67
4	0.1	2.22			0.06
	0.22	0.85			0.04
	0.18	3.33			0.04
	0.38	1.35			0.1
	0.25	0.32			0.13
	0.2	0.39			0.18
	0.48	0.75			0.05
	0.08				0.06
	0.11				0.22
	0.15				0.13
	0.4				0.02
	0.42			D	0.05	0.59
	0.5				0.04	0.33
	0.24				0.01	0.21
	0.44				0.01
	0.38				0.09
	0.27				0.22
	0.42				0.03
	0.3				0.15
5	0.06	0.19			0.11
	0.07	3.92			0.09
	0.06	2.69		E	0.04	0.65
	0.08	1.2			0.11	0.46
	0.06				0.19	1.32
	1.48				0.17
	0.23				0.29
	0.66				0.5
	0.87				0.15
	0.36				0.18
	1.1				0.05
6	0.29	0.5			0.05
	0.12	1.01			0.03
	0.76	0.96			0.32
	0.07	0.93			0.15
	0.71	0.96			0.11
	0.14	1.14		F	0.03
7	0.12	1.51			0.06
	0.06	2.27			0.03
	0.05	2.26			0.02
	0.08	4.74			0.07
	0.14	0.6			0.03
	0.08	0.43			0.05
	0.14	0.8			0.14
	0.15	1.02			0.06
	0.1	2.71		G	0.03	0.71
	0.14	0.55			0.02	0.68
		3.16			0.11	0.9
		3.03			0.09
9	0.07	2.18			0.16
	0.04	1.41			0.31
	0.11				0.03
	0.05				0.03
	0.1				0.05
	0.06				0.04
	0.15				0.06
	0.05			H	0.2	0.35
	0.11				0.11	0.67
	0.05				0.13	0.24
	0.21				0.04
	0.11				0.04
	0.1				0.09
	0.12				0.08
	0.08				0.2
	0.05				0.16
	0.04				0.03
	0.38				0.01
	0.14				0.01
	0.06				0.02
	0.23				0.01
	0.11				0.04
10	0.1	0.6		I	0.05	0.32
	0.06	0.41			0.22
	0.09	0.42			0.31
	0.12				0.04
	0.09				0.06
	0.1				0.09
	0.05				0.11
	0.08				0.07
	0.08				0.15
	0.07				0.18
	0.1			J	0.21	0.32
	0.15				0.03	0.49
	0.18				0.04	0.22
	0.11				0.15
	0.12				0.06
	0.21				0.06
	0.12				0.07
	0.08				0.25
	0.05				0.04
	0.1				0.05
	0.06				0.04
	0.1				0.2
11	0.22	1.3			0.2
	0.17	0.51			0.07
	0.05				0.21
	0.06			K	0.07	0.39
	0.17				0.04	0.27
	0.14				0.03	0.59
	0.06				0.06
	0.08				0.09
	0.04				0.05
	0.09				0.15
	0.03				0.26
	0.18				0.03
	0.05				0.04
	0.06				0.16
	0.03				0.08
	0.07			L	0.09	0.66
	0.17				0.04	1.3
	0.24				0.07	0.29
	0.09				0.06
	0.04				0.03
12	0.04	0.66			0.07
	0.05	0.39			0.15
	0.02	0.43			0.05
	0.13	0.52			0.03
	0.15				0.01
	0.12				0.17
	0.06				0.06
13	0.1934	0.3023			0.11
	0.256	0.8452			0.23
	0.1893	1.3041			0.09
	0.08	0.1941		M	0.07	0.22
	0.6842				0.02	0.59
	0.06				0.04	0.34
	0.32				0.09
	0.06				0.12
	0.17				0.02
	0.067				0.04
14	0.1775	0.3566			0.05
	0.0659	0.3174			0.05
	0.1429	0.1157			0.06
	0.188	0.3833			0.08
	0.2659	0.3776		N	0.02
	0.3144				0.06
	0.4451				0.03
	0.0683				0.04
	0.0998				0.01
	0.0976				0.38
	0.0951				0.03
	0.3591				0.03
	0.1461				0.02
	0.0431				0.08
	0.3842				0.05
15	0.067	0.747			0.1
	0.127	0.269			0.06
	0.237	0.219			0.44
	0.093			O	0.04	0.11
	0.045				0.03	0.37
	0.111				0.03
	0.056				0.05
	0.081				0.12
	0.168				0.07
	0.12				0.04
	0.101				0.06
	0.095				0.06
	0.131			P	0.15	0.53
	0.183				0.06	0.06
	0.146				0.03
	0.111				0.04
	0.113				0.08
	0.199				0.02
	0.227				0.03
16	0.109	0.29			0.05
	0.311	0.956			0.04
	0.121				0.03
	0.046				0.03
	0.075				0.16
	0.466				0.06
	0.435			Q	0.04
	0.173				0.04
	0.153				0.04
	0.361				0.04
	0.052				0.05
	0.492				0.07
	0.292				0.08
	0.253				0.06
	0.321				0.55
	0.03				0.06
	0.302				0.21
	0.286				0.24
17	0.44	1.77			0.03
	0.23	2.76		R	0.12	1.2
	0.11	2.76			0.3	0.45
	0.34	2.76			0.05	0.3
	0.12	2.76			0.07
	0.07	2.76			0.4
	0.16	2.76			0.17
	0.13	2.76			0.05
	0.25	2.76			0.07
		2.76			0.07
		2.76			0.05
18	0.21	1.8			0.18
	0.15	2.2		S	0.02	0.37
	0.18	2.3			0.01
	0.07	1.7			0.03
	0.09	0.79			0.01
	0.09	0.88			0.01
	0.11				0.01
	0.05				0.02
	0.02				0.1
	0.02				0.12
	0.05				0.03
	0.03				0.15
19	0.03	1.6			0.22
	0.11	0.9			0.1
	0.05	0.56			0.07
	0.12	0.4			0.05
	0.05				0.05
	0.07				0.01
	0.09				0.01
	0.15				0.03
	0.21				0.06
20	0.09	2.32		T	0.1	0.52
	0.15	0.16			0.11	0.34
	0.03	0.7			0.06
	0.03	0.8			0.07
	0.02				0.04
	0.17				0.04
	0.16				0.02
	0.05				0.03
	0.09				0.03
	0.18				0.04
	0.1				0.03
	0.15
	0.08
21	0.02	0.26
	0.03	2.3
	0.04	1.56
	0.04
	0.11
	0.11
	0.03
	0.28
	0.11
	0.07
	0.07
	0.08
	0.1
	0.02
	0.09
	0.16
22	0.18	0.34
	0.05	0.28
	0.05	0.41
	0.11
	0.16
	0.09
	0.18
	0.02
	0.01
	0.04
	0.04
	0.03
	0.11
	0.09
	0.08
23	0.03	1.03
	0.32	1.86
	0.04
	0.31
	0.06
	0.16
	0.04
	0.08
	0.06
24	0.01
	0.05
	0.03
	0.11
	0.02
	0.02
	0.03
	0.05
	0.09
25	0.02	0.85
	0.02	0.8
	0.03	0.91
	0.01	1.2
	0.06
	0.05
	0.05
	0.01
	0.01
	0.02
	0.02
	0.04
	0.06
	0.01
26	0.12	1.3
	0.06	0.7
	0.11
	0.3
	0.02
	0.06
	0.01
	0.09
	0.1
	0.2
28	0.2	0.75
	0.03	0.66
	0.13	1.2
	0.11
	0.06
	0.05
	0.06
	0.03
	0.03
29	0.02
	0.05
	0.05
	0.01
	0.01
	0.02
	0.05
	0.02
	0.1
30	0.03
	0.01
	0.11
	0.13
	0.07
	0.06
	0.02
	0.02
	0.09
	0.11
	0.03

### Sheet: Heavy metal data
Sample number	As 75 (ppm)	Se 82 (ppm)	Pb 208 (ppm)	Cd 111 (ppm)	Cr 52 (ppm)	Ni 60 (ppm)	Cu 63 (ppm)	Zn 66 (ppm)	Hg 202 (ppm)	Mn 55 (ppm)	Co 59 (ppm)	Al 27 (ppm)	Be 9 (ppm)	V 51 (ppm)	Fe 57 (ppm)
14	0.222557	2.52973	0.967367	0.0349439	4.03952	0.781364	131.662	442.593	0.563346	54.8399	0.318779	20.1113	0.00275346	0.0239957	208.479
2	0.106217	0.507316	1.40653	0.0606436	2.82555	1.73764	64.96	533.387	0.58041	37.0545	0.163184	28.2357	0.00753852	0.0235565	181.238
1	0.153031	1.13026	1.09488	0.085843	3.05485	4.31397	34.9171	402.31	0.931212	27.5659	0.19241	44.6206	0.00474705	0.218954	395.153
3	0.0575929	0.346665	0.9453	0.043659	1.03145	2.57482	37.9352	360.814	0.600614	18.1514	0.171157	13.6782	0.00597321	0.00926929	339.844
8	0.202334	2.13954	0.971661	0.0257842	3.4558	0.636143	112.231	511.543	0.362324	55.014	0.268794	11.9364	0.00971997	0.0253524	219.088
4	0.246672	1.83991	1.06624	0.0447332	5.48538	1.19717	132.203	151.459	0.277928	28.5813	0.194626	8.68993	0.00144545	0.0844576	153.624
16	0.153028	3.43582	1.0096	0.0418102	4.65671	1.67036	130.166	151.472	0.441832	54.9475	0.255638	15.8712	0.00257279	0.0449577	185.99
11	0.140703	1.68091	1.29823	0.0497241	4.09907	0.549779	89.0029	244.579	0.363994	19.9179	0.155997	6.25921	0.00178862	0.0568389	34.9083
13	0.322662	1.5939	3.97358	0.0940006	5.47932	0.468163	152.225	417.886	0.858795	103.643	0.233185	11.534	0.000858967	0.0358757	173.582
15	0.118972	1.07468	0.992771	0.0589175	3.57961	0.659943	100.488	441.445	0.484517	79.9488	0.207633	13.2275	0.0027021	0.15275	98.89
9	0.16219	0.994812	1.10719	0.0471515	2.85513	4.76108	84.7046	421.571	0.214756	29.9357	0.191521	5.22227	0.00209593	0.0237007	556.184
7	0.16256	1.91944	1.1584	0.0417212	3.40434	0.396412	76.1984	489.306	0.45907	136.358	0.119106	17.1622	0.00259338	0.0662509	107.078
17	0.110935	1.94822	0.993189	0.0335696	4.43077	1.68016	112.614	714.922	0.40898	147.3	0.473148	5.46837	0.00185793	0.0636221	130.628
10	0.777782	2.67617	1.03255	0.131883	4.03758	0.614056	114.95	349.853	1.46582	48.4617	0.073371	1.11345	0.00107472	0.0255654	189.936
6	0.0390104	2.01558	1.19311	0.0461319	4.36682	1.91265	170.304	147.198	0.941692	11.8367	0.0958622	20.2975	0.0022408	0.0410191	95.3436
5	0.0347581	0.487637	1.20167	0.0690703	2.37606	1.10987	92.7417	320.082	0.250831	56.9365	0.143746	33.681	0.00312682	0.0442175	141.822
12	0.039506	3.13573	1.12637	0.0430889	3.88857	0.431029	199.881	487.631	0.477814	75.5184	0.171645	17.992	0.00228406	0.035012	101.127
Sample Number	As 75 (ppm)	Se 82 (ppm)	Pb 208 (ppm)	Cd 111 (ppm)	Cr 52 (ppm)	Ni 60 (ppm)	Cu 63 (ppm)	Zn 66 (ppm)	Hg 202 (ppm)	Mn 55 (ppm)	Co 59 (ppm)	Al 27 (ppm)	Be 9 (ppm)	V 51 (ppm)	Fe 57 (ppm)
20	0.832283	2.72082	2.24709	0.089469	3.41696	0.944033	161.657	369.974	0.437271	52.1868	0.370173	15.2636	0.0105298	0.0345308	196.64
28	0.228933	1.35921	0.959748	0.144904	2.66238	1.34001	105.288	317.629	0.377989	48.6971	0.439895	18.4415	0.00712061	0.0154948	156.502
27	0.821105	1.4372	3.59658	0.197616	5.32828	5.78567	60.9619	431.265	1.41345	29.4072	0.254286	15.9566	0.0172002	0.0656023	252.125
30	0.183739	1.16194	0.418095	0.0312671	2.75231	0.721929	40.6829	111.676	0.34874	38.5195	0.105845	37.654	0.00876296	0.00770801	64.3631
21	0.276991	1.44923	4.07604	0.208275	7.60087	5.54462	98.8487	469.484	0.816712	77.7186	0.415639	14.0422	0.0214744	0.148224	277.42
23	0.645699	1.99343	2.31605	0.126521	3.25839	1.23417	115.484	204.416	0.374224	60.0039	0.373421	20.8765	0.00804518	0.0246616	236.111
24	0.116952	2.56736	2.27248	0.034496	4.27919	0.42232	179.429	396.701	1.15473	84.2158	0.467854	10.3752	0.00236685	0.0241865	282.333
25	0.441892	1.63957	1.22852	0.110339	5.36282	2.35107	75.0041	247.595	0.969581	92.2207	0.281132	21.615	0.0111785	0.0546266	196.742
22	0.323176	2.62312	1.41997	0.0660463	2.73742	0.404735	137.729	712.239	0.818959	26.9207	0.108178	8.7857	0.0109843	0.0929597	295.923
29	0.223353	1.2145	2.78379	0.0600687	5.67437	2.78382	56.2926	356.86	0.718396	69.0992	0.20275	16.1194	0.00965549	0.0546606	225.466
26	0.212452	1.04961	1.24319	0.0254341	3.95643	1.63521	56.4655	86.9784	0.273863	56.9735	0.353367	30.6636	0.00133868	0.0208175	133.21
